# Genome-wide association study of REM sleep behavior disorder in Parkinson’s disease

**DOI:** 10.1101/2023.05.24.23289628

**Authors:** Yuri L. Sosero, Karl Heilbron, Pierre Fontanillas, Lucy Norcliffe-Kaufmann, Eric Yu, Uladzislau Rudakou, Jennifer A. Ruskey, Kathryn Freeman, Farnaz Asayesh, Kajsa Brolin, Maria Swanberg, Huw R Morris, Lesley Wu, Raquel Real, Lasse Pihlstrøm, Manuela Tan, Thomas Gasser, Kathrin Brockmann, Hui Liu, Michele T.M. Hu, Donald G. Grosset, Simon J.G. Lewis, John B. Kwok, Pau Pastor, Ignacio Alvarez, Matej Skorvanek, Alexandra Lackova, Miriam Ostrozovicova, Mie Rizig, 23andMe Research Team, The International Parkinson’s Disease Genomics Consortium, Lynne Krohn, Ziv Gan-Or

## Abstract

**Objective:** REM sleep behavior disorder (RBD) is a prodromal synucleinopathy, reported in a subset of Parkinson’s disease (PD) patients, and associated with neuropsychiatric symptoms in PD. We aimed to compare the genetic background of PD patients with probable RBD (PD+RBD) and PD patients without probable RBD (PD-RBD). Furthermore, we examined genetic correlations and potential causal associations between multiple neuropsychiatric traits and PD+RBD.

**Methods:** We performed a genome-wide association study (GWAS) including 5,403 PD+RBD and 13,020 PD-RBD. To test for genetic correlations and potential causal associations between neuropsychiatric traits and PD+RBD, we used linkage disequilibrium score regression and Mendelian randomization.

**Results:** The *SNCA* locus was associated with PD+RBD compared to PD-RBD (rs10005233, OR=1.21, 95% CI=1.16-1.27, *p*=1.81e-15). Further examination of known genetic loci associated with PD from the most recent PD GWAS in Europeans and Asians identified additional variants associated with reduced risk for PD+RBD: two in the *SNCA* locus (rs5019538-G, OR=0.85, 95% CI=0.81-0.89, *p*=2.46E-10; rs356182-G, OR=0.89, 95% CI=0.84-0.95, *p*=0.0001), and one in the *LRRK2* locus (rs34637584, p.G2019S, OR=0.41, 95% CI=0.28-0.61, *p*=1.04E-5). We found a potential genetic correlation between attention deficit hyperactivity disorder (ADHD) and PD+RBD, which was not statistically significant after correction for multiple comparisons. No causative association emerged between PD and neuropsychiatric traits.

**Interpretation:** Genetic variants contribute to the occurrence of RBD in PD, further distinguishing between the PD+RBD and PD-RBD subtypes. Understanding the mechanisms underlying these genetic associations could contribute to the development of subtype-specific treatments.
