## Supplementary material for "Genome-wide association study of REM sleep behavior disorder in Parkinson’s disease": PD GWAS hits in the PD with and without RBD GWAS compared with the previous PD GWAS in Europeans/Asians

### Sheet: Supplementary Table 1
Supplementary Table 1 - PD GWAS hits in the PD with and without RBD GWAS compared with the previous PD GWAS in Europeans/Asians
		PD with and without RBD		PD
SNP	Nearest gene	Beta	P-value	Beta	P-value
4:90636630	SNCA	-0.1644	2.46e-10	0.1565	1.13e-36
12:40734202	LRRK2	-0.8897	1.04e-05	2.4289	3.61e-148
4:90626111	SNCA	-0.1147	0.0001365	0.2774	3.89e-154
16:30977799	SETD1A	-0.0794	0.001952	0.0907	5.12e-20
19:2341047	SPPL2B	0.0857	0.002506	-0.0696	4.18e-10
17:43798308	CRHR1	0.1754	0.008267	-0.2324	6.71e-16
3:28705690	LINC00693	-0.0562	0.02552	0.0658	8.09e-12
11:133787001	IGSF9B	-0.0642	0.03119	0.1073	6.26e-20
2:169110394	STK39	0.0724	0.03439	0.1796	2.54e-39
12:133063768	FBRSL1	0.0603	0.03785	0.0601	1.77e-10
21:38852361	DYRK1A	-0.0569	0.03719	0.0714	2.74e-11
7:66009851	GS1-124K5.11	-0.1206	0.04486	-0.1432	1.43e-08
16:28944396	CD19	-0.0534	0.04566	-0.065	7.87e-10
1:155135036	KRTCAP2	0.1627	0.04395	0.6068	1.72e-70
2:18147848	KCNS3	-0.0851	0.04637	0.1104	1.27e-08
1:205723572	NUCKS1	-0.0473	0.05152	0.1066	1.11e-29
7:23300049	GPNMB	0.0467	0.0602	0.1016	5.25e-26
4:170583157	CLCN3	0.0479	0.06628	-0.0638	2e-10
5:134199105	C5orf24	-0.0748	0.07224	-0.0916	7.16e-09
14:88464264	GALC	0.0432	0.07592	0.061	6.19e-11
13:49927732	CAB39L	-0.0459	0.0955	0.0617	1.15e-08
6:27738801	LOC100131289	-0.045	0.1136	0.0833	5.62e-12
10:121536327	INPP5F	0.1306	0.1198	0.4354	2.36e-28
17:42434630	FAM171A2	-0.0377	0.1315	-0.071	1.29e-11
16:52636242	CASC16	-0.0366	0.1377	0.0668	1.29e-12
10:121415685	BAG3	0.042	0.1471	0.0763	1.57e-11
14:37989270	MIPOL1	0.0389	0.1674	-0.0529	3.54e-08
17:59917366	BRIP1	0.0445	0.1743	0.082	9.28e-10
14:55348869	GCH1	0.0345	0.1852	-0.0842	1.66e-16
17:7355621	CHRNB1	-0.0328	0.1999	-0.0565	1.01e-08
10:104015279	GBF1	0.0417	0.2125	-0.079	1.05e-09
1:232664611	SIPA1L2	-0.0414	0.2402	0.1114	6.84e-17
16:52969426	CHD9	-0.0495	0.2444	-0.1156	1.08e-10
20:6006041	CRLS1	0.0404	0.2663	0.0802	8.87e-09
3:161077630	SPTSSB	0.0284	0.2699	-0.0616	5.01e-10
6:72487762	RIMS1	-0.0301	0.263	0.0657	1.63e-10
18:40673380	RIT2	0.0267	0.294	-0.0983	3.8e-23
7:70750493	WBSCR17	-0.0257	0.3256	0.0569049	2.53e-08
3:48748989	IP6K2	0.0288	0.3257	0.0636	1.36e-10
1:155205634	GBAP1	-0.055	0.7258	-0.7467	1.59e-22
9:17727065	SH3GL2	0.0276	0.3322	-0.0926	5.06e-17
2:135464616	TMEM163	-0.0267	0.3426	0.0807	4.55e-14
1:171719769	VAMP4	0.0301	0.3337	-0.0704	4.47e-09
16:50736656	NOD2	-0.0345	0.3667	0.0586	1.82e-09
8:22525980	BIN3	0.0251	0.3714	0.0556	1.16e-08
1:226916078	ITPKB	-0.0234	0.3908	0.0833	1.38e-15
9:34046391	UBAP2	-0.0235	0.3875	-0.0615	6.58e-09
17:42294337	UBTF	0.0222	0.3906	0.0631	6.24e-10
12:40614434	LRRK2	0.0268	0.4187	0.1439	1.52e-28
4:114369065	CAMK2D	-0.0251	0.4387	0.0875	9.82e-13
17:76425480	DNAH17	0.0257	0.434	0.076	3.2e-09
14:75373034	RPS6KL1	-0.0228	0.447	0.0707	1.92e-09
4:15737348	BST1	0.0183	0.4487	0.1035	2.06e-28
12:46419086	SCAF11	0.0186	0.4594	-0.0539	3.96e-08
3:182760073	MCCC1	-0.024	0.4443	0.1485	1.22e-34
1:205737739	RAB29	-0.0264	0.4567	0.1315	2.5e-22
5:75599208	SV2C	-0.0299	0.4907	0.0934217	3.48e-08
6:133210361	RPS12	0.0488	0.4983	-0.2207	1.04e-10
6:32578772	HLA-DRB5	0.024	0.5095	-0.1676	6.96e-28
18:31304318	ASXL3	-0.0159	0.5122	0.0531	1.69e-08
4:951947	TMEM175	-0.0227	0.5303	-0.2126	9.98e-70
2:96000943	KCNIP3	-0.018	0.5411	-0.0657	1.38e-08
5:102365794	PAM	-0.0143	0.5946	0.0621	1.57e-09
12:123326598	HIP1R	-0.0189	0.6125	0.1478	1.47e-37
4:77147969	FAM47E	-0.0138	0.6005	-0.0912	4.97e-19
17:43744203	CRHR1	0.0189	0.617	-0.27	3.58e-68
17:40741013	RETREG3	0.0134	0.6314	0.0642	1.4e-09
5:60137959	ELOVL7	0.0195	0.6253	-0.1554	2.52e-23
6:112243291	FYN	-0.0148	0.64	0.0714	1.84e-09
10:15557406	ITGA8	-0.0118	0.652	0.0735	3.41e-13
1:161469054	FCGR2A	0.0105	0.6668	0.065	6.1e-12
3:151108965	MED12L	0.0112	0.6582	-0.0627	1.13e-10
3:122196892	KPNA1	0.0136	0.6824	0.0861	9.98e-12
4:17968811	LCORL	-0.0137	0.6868	-0.0839	2.87e-10
11:83487277	DLG2	-0.0081	0.7447	-0.0645	2.61e-10
17:44866805	WNT3	-0.0094	0.7587	-0.0624	3.52e-08
13:97865021	MBNL2	0.0085	0.7693	0.0675	1.45e-09
8:11712443	CTSB	-0.0089	0.7583	0.093	3.99e-16
4:77110365	SCARB2	-0.0066	0.8014	0.0622	1.17e-09
4:925376	GAK	0.0107	0.7985	-0.1731	1.79e-21
2:102396963	MAP4K4	-0.0062	0.8088	0.0705	8.04e-13
16:19277493	SYT17	0.0073	0.7895	0.063	2.76e-11
3:18361759	SATB1	0.0154	0.7988	-0.1693	5.94e-13
15:61997385	VPS13C	0.0081	0.8195	-0.1186	6.08e-18
9:17579690	SH3GL2	-0.0044	0.8663	-0.0859	8.72e-18
4:77198054	FAM47E-STBD1	-0.0043	0.8639	-0.0912	5.82e-21
1:154898185	PMVK	0.0321	0.7852	0.2812	4.19e-09
8:16697593	FGF20	0.0028	0.9177	-0.0856	2.72e-15
18:48683589	MEX3C	-0.0021	0.9308	-0.0578	1.41e-08
6:30108683	TRIM40	0.0012	0.9654	-0.0635	1.62e-08
11:10558777	RNF141	-0.0009	0.9824	0.087	2.12e-09
8:130901909	FAM49B	-0.0004	0.9888	-0.0605	1.81e-08
PD: Parkinson’s disease; RBD: REM sleep behavior disorder.
*hits statistically significant after Bonferroni correction (α=0.00054).
