## Supplementary material for "Genome-wide association study of REM sleep behavior disorder in Parkinson’s disease": Carriers of the main GBA1 pathogenic variants across different cohorts

### Sheet: Supplementary Table 3
Supplementary Table 2: carriers of the main GBA1pathogenic variants across different cohorts
	Carriers PD-RBD (%)			Carriers PD+RBD (%)
Cohort	p.N370S	p.T369M	p.E326K	p.N370S	p.T369M	p.E326K
Oslo	5e-05	0.005586	0.0005027	0	0.0001538	0.00046
Lund	0.0018018	0.0234234	0.0684685	0.0164384	0.0246575	0.060274
McGill	9e-05	0.00369	0.00369	7e-05	0.0021	0.00386
AMP-PD	0.000298	0.000186	0.000298	0.00018	9e-05	0.00063
Sydney	0.00712	8.6e-05	0.000603	0	0	0.0002
Tuebingen	0.0234	0.0343	0.0577	0.0219	0.0246	0.063
Barcelona	0	0	0.0002222	0.0001	0.0001	0
PRoBaND	0.00529101	0.0149912	0.0396825	0.0034188	0.017094	0.0666667
PFP	0.0356083	0.0149254	0.00884956	0.046875	0.0158103	0
OPDC	0.00185529	0.0166976	0.0580524	0.0145985	0.0218978	0.0291971
Kosice	0	0.00031	0.00026	0	0.000392	0.000196
23andMe	0.0176869	0.0215278	0.0314033	0.0184403	0.0140598	0.0366581
TOTAL	0.00776678	0.0113103	0.0224777	0.0101684	0.0100796	0.0217618
PD-RBD: participants without REM sleep behavior disorder (RBD); PD+RBD: participants with RBD; Oslo: Oslo University Hospital; Lund: Lund University; McGill: McGill University;
AMP-PD: Accelerating Medicines Partnership Parkinson's disease, including the New Discovery of Biomarkers (BioFIND), the Harvard Biomarker Study (HBS) and the Parkinson’s Disease Biomarkers Program (PDBP) cohorts;
Sydney: University of Sydney; Tuebingen: University of Tuebingen; Barcelona: Hospital Universitari Mutua de Terrassa; PRoBaND: Parkinson's repository of biosamples and networked datasets;
PFP: Parkinson's Families Project; OPDC: Oxford Parkinson's Disease Centre; Kosice: Pavol Jozef Šafárik University in Kosice; TOTAL: average percentage of carriers across cohorts.
