## Supplementary material for "Genome-wide association study of REM sleep behavior disorder in Parkinson’s disease": Genetic correlation between PD with RBD and neuropsychiatric traits

### Sheet: Supplementary table 3
Supplementary Table 3 - Genetic correlation between PD with RBD and neuropsychiatric traits
trait1	trait2	rg	se	z	p	h2_obs	h2_obs_se	h2_int	h2_int_se	gcov_int	gcov_int_se
PDwRBD	HEADACHE	0.1002	0.099	1.0124	0.3113	0.0872	0.0042	1.0181	0.0089	-0.0123	0.0053
PDwRBD	EPILEPSY	0.2936	0.2013	1.4584	0.1447	0.1072	0.0162	1.1674	0.0112	-0.0139	0.0065
PDwRBD	ALS	0.0452	0.2051	0.2203	0.8256	0.0296	0.007	1.023	0.0073	0.007	0.0043
PDwRBD	CD	0.1064	0.1981	0.5372	0.5911	0.168	0.0074	1.0246	0.0219	-0.02	0.0115
PDwRBD	AD	0.1301	0.1974	0.6591	0.5098	0.0076	0.0048	1.0559	0.0583	0.0063	0.0051
PDwRBD	PD	-0.3813	0.1534	-2.4853	0.0129	0.0193	0.002	0.9778	0.007	0.0141	0.0043
PDwRBD	DLB	0.4435	0.4481	0.9899	0.3222	0.1407	0.0748	1.0044	0.0087	-0.0018	0.0046
PDwRBD	ALCOL DEP	0.0817	0.2339	0.3493	0.7268	50.3589	9.451	1.0196	0.0062	0.0032	0.0043
PDwRBD	CANNABIS DEP	-0.0744	0.1131	-0.6573	0.511	0.0675	0.0043	1.0015	0.0076	0.0078	0.0051
PDwRBD	ADHD	0.2953	0.1442	2.0481	0.0406	0.2402	0.0151	1.0297	0.0101	-0.0029	0.0056
PDwRBD	OCD	0.0129	0.1807	0.0715	0.943	0.3272	0.0483	0.9917	0.0065	0.0018	0.0044
PDwRBD	ASD	0.1341	0.138	0.9716	0.3313	0.2016	0.0147	1.0005	0.008	-0.0034	0.0051
PDwRBD	TS	0.0316	0.1632	0.1938	0.8464	0.3532	0.0415	1.0167	0.0073	0.0066	0.0046
PDwRBD	AN	0.1113	0.1312	0.8483	0.3963	0.1791	0.0114	1.0238	0.0099	-0.0186	0.0052
PDwRBD	PTS	-0.0986	0.2003	-0.4923	0.6225	0.017	0.0029	1.0208	0.0066	0.0191	0.0043
PDwRBD	SCZ	0.0148	0.0783	0.1885	0.8505	0.3379	0.0108	1.0602	0.0136	0.007	0.0059
PDwRBD	BD	0.1075	0.1029	1.0449	0.2961	0.3447	0.0159	1.0236	0.008	0.003	0.0051
PDwRBD	MDD	0.092	0.1248	0.7371	0.4611	0.0727	0.0043	0.9968	0.0073	0.0037	0.0046
rg = genetic correlation; se = standard error of rg; p = p-value for rg; z= z-score; h2_obs, h2_obs_se = observed scale heritability for trait 2 and standard error
h2_int, h2_int_se = single-trait LD Score regression intercept for trait 2 and standard error; gcov_int, gcov_int_se = cross-trait LD Score regression intercept and standard error
ALS: amyotrophic lateral sclerosis; CD: cognitive decline; AD: Alzheimer's disease; PD: Parkinson's disease; DLB: dementia with Lewy bodies;
Alcol dep: alcol dependence; cannabis dep: cannabis dependence; ADHD: attention deficit hyperactivity disorder; TS: Tourette syndrome;
AN: anorexia nervosa; PTS: post-traumatic syndrome; scz: schizophrenia; BD: bipolar disorder; MDD: major depressive disorder
