## Supplementary material for "Genome-wide association study of REM sleep behavior disorder in Parkinson’s disease": Mendelian Randomization results

### Sheet: Supplementary Table 4
Supplementary Table 4: Two sample MR with neuropsychiatric traits as exposure and Parkinsons's disease with and without RBD as outcome
exposure	method	nsnp	b	se	pval
AD	MR Egger	19	-0.264946	0.352434	0.462476
	Weighted median	19	0.134947	0.338085	0.689782
	Inverse variance weighted	19	-0.110972	0.240938	0.645097
	Simple mode	19	0.441533	0.549944	0.432525
	Weighted mode	19	0.175078	0.363578	0.635934
DLB	MR Egger	5	0.0259027	0.20084	0.905541
	Weighted median	5	0.0675302	0.0372626	0.0699435
	Inverse variance weighted	5	0.133277	0.111793	0.233195
	Simple mode	5	0.0933601	0.0557871	0.169542
	Weighted mode	5	0.0671593	0.0402578	0.170595
SCZ	MR Egger	191	0.243161	0.132616	0.0682897
	Weighted median	191	0.01571	0.0497334	0.752091
	Inverse variance weighted	191	0.0260003	0.0342273	0.447472
	Simple mode	191	0.285014	0.163496	0.0829085
	Weighted mode	191	0.290541	0.194105	0.1361
Depr	MR Egger	31	0.970045	1.04948	0.362953
	Weighted median	31	0.0999229	0.220759	0.650812
	Inverse variance weighted	31	0.0849743	0.161921	0.599731
	Simple mode	31	0.50272	0.439164	0.261376
	Weighted mode	31	0.54446	0.425088	0.210072
Bip	MR Egger	53	0.536276	0.295617	0.075549
	Weighted median	53	0.0683235	0.0835315	0.413393
	Inverse variance weighted	53	0.036292	0.0572312	0.525997
	Simple mode	53	0.0822297	0.223349	0.714243
	Weighted mode	53	0.101594	0.227871	0.657562
MR: mendelian randomization; nsnp: number of snps included; b: beta coefficient; se: standard error; pval: p-value;
RBD: REM sleep behavior disorder; AD: Alzheimer's disease; DLB: Dementia with Lewy Bodies; SCZ: schizophrenia; Depr: depression; Bip: Bipolar disorder

### Sheet: Supplementary Table 5
Supplementary Table 5: Heterogeneity tests for two sample MR with Parkinsons's disease with and without RBD as outcome
exposure	method	Q	Q_df	Q_pval
AD	MR Egger	4.49483	17	0.998877
	Inverse variance weighted	4.85318	18	0.99907
SCZ	MR Egger	150.462	189	0.982166
	Inverse variance weighted	153.335	190	0.976307
DLB	MR Egger	42.1884	3	0
	Inverse variance weighted	48.465	4	0
Depr	MR Egger	12.7261	29	0.996165
	Inverse variance weighted	13.4546	30	0.99597
Bip	MR Egger	45.7508	51	0.681566
	Inverse variance weighted	48.7227	52	0.603568
MR: mendelian randomization; AD: Alzheimer's disease; DLB: Dementia with Lewy Bodies; SCZ: schizophrenia; Depr: depression; Bip: Bipolar disorder

### Sheet: Supplementary Table 6
Supplementary Table 6: test for directional horizontal pleiotropy for two sample MR with Parkinsons's disease with and without RBD as outcome
exposure	egger_intercept	se	pval
AD	0.0064164	0.0107186	0.557316
SCZ	-0.0133813	0.0078948	0.0917329
DLB	0.0553819	0.0828973	0.551887
Depr	-0.0270587	0.0317009	0.400344
Bip	-0.0340643	0.0197596	0.090777
MR: mendelian randomization; AD: Alzheimer's disease; DLB: Dementia with Lewy Bodies; SCZ: schizophrenia; Depr: depression; Bip: Bipolar disorder

### Sheet: Supplementary Table 7
Supplementary Table 7: Test that the exposure is upstream of the outcome
exposure	snp_r2.exposure	snp_r2.outcome	correct_causal_direction	steiger_pval
AD	0.0051013	0.0002827	TRUE	0
DLB	0.0438426	0.003596	TRUE	0
SCZ	0.0523862	0.0087972	TRUE	0
Depr	0.0024524	0.0007663	TRUE	0.003757
Bip	0.0054399	0.0027045	TRUE	0.0041505
AD: Alzheimer's disease; DLB: Dementia with Lewy Bodies; SCZ: schizophrenia; Depr: depression; Bip: Bipolar disorder
